# *A MUC5B* gene polymorphism, rs35705950-T, confers protective effects in COVID-19 infection

**DOI:** 10.1101/2021.09.28.21263911

**Authors:** Anurag Verma, Jessica Minnier, Jennifer E Huffman, Emily S Wan, Lina Gao, Jacob Joseph, Yuk-Lam Ho, Wen-Chih Wu, Kelly Cho, Bryan R Gorman, Nallakkandi Rajeevan, Saiju Pyarajan, Helene Garcon, James B Meigs, Yan V Sun, Peter D Reaven, John E McGeary, Ayako Suzuki, Joel Gelernter, Julie A Lynch, Jeffrey M Petersen, Seyedeh Maryam Zekavat, Pradeep Natarajan, Cecelia J Madison, Sharvari Dalal, Darshana N Jhala, Mehrdad Arjomandi, Elise Gatsby, Kristine E Lynch, Robert A Bonomo, Mat Freiberg, Gita A Pathak, Jin J Zhou, Curtis J Donskey, Ravi K Madduri, Quinn S Wells, Rose DL Huang, Renato Polimanti, Kyong-Mi Chang, Katherine P Liao, Philip S Tsao, Peter W.F. Wilson, Adriana Hung, Christopher J O’Donnell, John M Gaziano, Richard L Hauger, Sudha K. Iyengar, Shiuh-Wen Luoh

## Abstract

**Rationale:** A common *MUC5B* gene polymorphism, rs35705950-T, is associated with idiopathic pulmonary fibrosis, but its role in the SARS-CoV-2 infection and disease severity is unclear.

**Objectives:** To assess whether rs35705950-T confers differential risk for clinical outcomes associated with COVID-19 infection among participants in the Million Veteran Program (MVP) and COVID-19 Host Genetics Initiative (HGI).

**Methods:** MVP participants were examined for an association between the incidence or severity of COVID-19 and the presence of a *MUC5B* rs35705950-T allele. Comorbidities and clinical events were extracted from the electronic health records (EHR). The analysis was performed within each ancestry group in the MVP, adjusting for sex, age, age^2,^ and first twenty principal components followed by a trans-ethnic meta-analysis. We then pursued replication and performed a meta-analysis with the trans-ethnic summary statistics from the HGI. A phenome-wide association study (PheWAS) of the rs35705950-T was conducted to explore associated pathophysiologic conditions.

**Measurements and Main Results:** A COVID-19 severity scale was modified from the World Health Organization criteria, and phenotypes derived from the International Classification of Disease-9/10 were extracted from EHR. Presence of rs35705950-T was associated with fewer hospitalizations (N_cases_=25353, N_controls_=631,024; OR=0.86 [0.80-0.93], p=7.4 × 10^−5^) in trans-ethnic meta-analysis within MVP and joint meta-analyses with the HGI (N=1641311; OR=0.89 [0.85-0.93], p =1.9 × 10^−6^). Moreover, individuals of European Ancestry with at least one copy of rs35705950-T had fewer post-COVID-19 pneumonia events (OR=0.85 [0.76-0.96], p =0.008). PheWAS exclusively revealed pulmonary involvement.

**Conclusions:** The *MUC5B* variant rs35705950-T is protective in COVID-19 infection.
