## Supplemental Table 1 for "*A MUC5B* gene polymorphism, rs35705950-T, confers protective effects in COVID-19 infection"

### Sheet: Table E1
	Overall	COVID-19 negative	COVID-19 positive	Hospitalized within 30 days	Severity: mild	Severity: moderate	Severity: severe	Severity: death
Clinical Variables
n	149389	133573	15816	5143	10544	3819	742	711
Age at the index date (mean (SD))	65.43 (13.09)	65.63 (12.97)	63.76 (13.98)	69.85 (11.60)	60.66 (14.05)	68.96 (11.94)	69.90 (9.86)	75.37 (9.75)
BMI at the index date (mean (SD))	30.22 (6.44)	30.12 (6.42)	31.10 (6.51)	30.22 (7.03)	31.52 (6.21)	30.41 (6.93)	30.32 (7.46)	29.32 (6.89)
Age at the index date (%)
___<40	9157 ( 6.1)	7842 ( 5.9)	1315 ( 8.3)	117 ( 2.3)	1198 ( 11.4)	109 ( 2.9)	7 ( 0.9)	1 ( 0.1)
___[40, 50)	10496 ( 7.0)	9098 ( 6.8)	1398 ( 8.8)	202 ( 3.9)	1194 ( 11.3)	167 ( 4.4)	26 ( 3.5)	11 ( 1.5)
___[50, 60)	22698 ( 15.2)	19974 ( 15.0)	2724 ( 17.2)	560 ( 10.9)	2155 ( 20.4)	476 ( 12.5)	70 ( 9.4)	23 ( 3.2)
___[60, 70)	40793 ( 27.3)	36758 ( 27.5)	4035 ( 25.5)	1344 ( 26.1)	2663 ( 25.3)	1001 ( 26.2)	236 ( 31.8)	135 ( 19.0)
___[70, 80)	53036 ( 35.5)	48043 ( 36.0)	4993 ( 31.6)	2107 ( 41.0)	2833 ( 26.9)	1514 ( 39.6)	317 ( 42.7)	329 ( 46.3)
___>=80	13209 ( 8.8)	11858 ( 8.9)	1351 ( 8.5)	813 ( 15.8)	501 ( 4.8)	552 ( 14.5)	86 ( 11.6)	212 ( 29.8)
BMI at the index date (%)
___<18.5	2051 ( 1.4)	1916 ( 1.4)	135 ( 0.9)	98 ( 1.9)	36 ( 0.3)	58 ( 1.5)	21 ( 2.8)	20 ( 2.8)
___[18.5, 25)	27900 ( 18.7)	25529 ( 19.1)	2371 ( 15.0)	1085 ( 21.1)	1267 ( 12.0)	770 ( 20.2)	158 ( 21.3)	176 ( 24.8)
___[25, 30)	49631 ( 33.3)	44580 ( 33.4)	5051 ( 32.0)	1552 ( 30.2)	3459 ( 32.9)	1171 ( 30.7)	197 ( 26.5)	224 ( 31.5)
___>=30	69613 ( 46.7)	61380 ( 46.0)	8233 ( 52.1)	2407 ( 46.8)	5757 ( 54.7)	1820 ( 47.7)	366 ( 49.3)	290 ( 40.8)
Ancestry by HARE (%)
___AFR	35273 ( 23.6)	30967 ( 23.2)	4306 ( 27.2)	1587 ( 30.9)	2689 ( 25.5)	1161 ( 30.4)	266 ( 35.8)	190 ( 26.7)
___ASN	1976 ( 1.3)	1776 ( 1.3)	200 ( 1.3)	44 ( 0.9)	152 ( 1.4)	27 ( 0.7)	8 ( 1.1)	13 ( 1.8)
___EUR	97740 ( 65.4)	88524 ( 66.3)	9216 ( 58.3)	2924 ( 56.9)	6215 ( 58.9)	2209 ( 57.8)	372 ( 50.1)	420 ( 59.1)
___HIS	14400 ( 9.6)	12306 ( 9.2)	2094 ( 13.2)	588 ( 11.4)	1488 ( 14.1)	422 ( 11.1)	96 ( 12.9)	88 ( 12.4)
Charlson comorbidity index documented in the 2 years prior to the index date (%)
___0	38011 ( 25.4)	33772 ( 25.3)	4239 ( 26.8)	575 ( 11.2)	3650 ( 34.6)	494 ( 12.9)	44 ( 5.9)	51 ( 7.2)
___1	27227 ( 18.2)	24358 ( 18.2)	2869 ( 18.1)	682 ( 13.3)	2177 ( 20.6)	566 ( 14.8)	59 ( 8.0)	67 ( 9.4)
___2	25225 ( 16.9)	22631 ( 16.9)	2594 ( 16.4)	837 ( 16.3)	1735 ( 16.5)	672 ( 17.6)	91 ( 12.3)	96 ( 13.5)
___3	17580 ( 11.8)	15826 ( 11.8)	1754 ( 11.1)	684 ( 13.3)	1050 ( 10.0)	511 ( 13.4)	99 ( 13.3)	94 ( 13.2)
___4	13080 ( 8.8)	11754 ( 8.8)	1326 ( 8.4)	656 ( 12.8)	655 ( 6.2)	493 ( 12.9)	83 ( 11.2)	95 ( 13.4)
___>4	28266 ( 18.9)	25232 ( 18.9)	3034 ( 19.2)	1709 ( 33.2)	1277 ( 12.1)	1083 ( 28.4)	366 ( 49.3)	308 ( 43.3)
Charlson comorbidity index ever documented prior to the index date (%)
___0	20295 ( 13.6)	17895 ( 13.4)	2400 ( 15.2)	243 ( 4.7)	2155 ( 20.4)	218 ( 5.7)	17 ( 2.3)	10 ( 1.4)
___1	19381 ( 13.0)	17187 ( 12.9)	2194 ( 13.9)	363 ( 7.1)	1826 ( 17.3)	320 ( 8.4)	21 ( 2.8)	27 ( 3.8)
___2	19877 ( 13.3)	17755 ( 13.3)	2122 ( 13.4)	509 ( 9.9)	1603 ( 15.2)	429 ( 11.2)	46 ( 6.2)	44 ( 6.2)
___3	17775 ( 11.9)	16034 ( 12.0)	1741 ( 11.0)	505 ( 9.8)	1224 ( 11.6)	395 ( 10.3)	62 ( 8.4)	60 ( 8.4)
___4	15634 ( 10.5)	14133 ( 10.6)	1501 ( 9.5)	546 ( 10.6)	940 ( 8.9)	421 ( 11.0)	62 ( 8.4)	78 ( 11.0)
___>4	56427 ( 37.8)	50569 ( 37.9)	5858 ( 37.0)	2977 ( 57.9)	2796 ( 26.5)	2036 ( 53.3)	534 ( 72.0)	492 ( 69.2)
Acute Liver Injury (%)	405 ( 0.3)	341 ( 0.3)	64 ( 0.4)	27 ( 0.5)	36 ( 0.3)	17 ( 0.4)	7 ( 0.9)	4 ( 0.6)
Acute Myocardial Infarction (%)	4520 ( 3.0)	4007 ( 3.0)	513 ( 3.2)	303 ( 5.9)	203 ( 1.9)	200 ( 5.2)	63 ( 8.5)	47 ( 6.6)
Acute Respiratory Failure (%)	5358 ( 3.6)	4712 ( 3.5)	646 ( 4.1)	443 ( 8.6)	193 ( 1.8)	270 ( 7.1)	116 ( 15.6)	67 ( 9.4)
Acute Rheumatic Heart Disease (%)	16 ( 0.0)	15 ( 0.0)	1 ( 0.0)	1 ( 0.0)	0 ( 0.0)	1 ( 0.0)	0 ( 0.0)	0 ( 0.0)
Acute Kidney Failure (%)	14951 ( 10.0)	13170 ( 9.9)	1781 ( 11.3)	1101 ( 21.4)	660 ( 6.3)	701 ( 18.4)	254 ( 34.2)	166 ( 23.3)
Peak Modified Acute Kidney Injury Stage (%)
___No Acute Kidney Injury	100589 ( 67.3)	90134 ( 67.5)	10455 ( 66.1)	2815 ( 54.7)	7555 ( 71.7)	2239 ( 58.6)	288 ( 38.8)	373 ( 52.5)
___Prior End Stage Renal Disease	2762 ( 1.8)	2422 ( 1.8)	340 ( 2.1)	218 ( 4.2)	117 ( 1.1)	55 ( 1.4)	132 ( 17.8)	36 ( 5.1)
___Stage1	26710 ( 17.9)	23751 ( 17.8)	2959 ( 18.7)	1448 ( 28.2)	1481 ( 14.0)	1088 ( 28.5)	181 ( 24.4)	209 ( 29.4)
___Stage2	2740 ( 1.8)	2438 ( 1.8)	302 ( 1.9)	185 ( 3.6)	112 ( 1.1)	119 ( 3.1)	41 ( 5.5)	30 ( 4.2)
___Stage3	2509 ( 1.7)	2214 ( 1.7)	295 ( 1.9)	192 ( 3.7)	102 ( 1.0)	90 ( 2.4)	72 ( 9.7)	31 ( 4.4)
___Unknown	14079 ( 9.4)	12614 ( 9.4)	1465 ( 9.3)	285 ( 5.5)	1177 ( 11.2)	228 ( 6.0)	28 ( 3.8)	32 ( 4.5)
Alcohol Dependence (%)	18759 ( 12.6)	16965 ( 12.7)	1794 ( 11.3)	618 ( 12.0)	1170 ( 11.1)	503 ( 13.2)	80 ( 10.8)	41 ( 5.8)
Acute Respiratory Distress Syndrome (%)	103 ( 0.1)	87 ( 0.1)	16 ( 0.1)	10 ( 0.2)	6 ( 0.1)	4 ( 0.1)	4 ( 0.5)	2 ( 0.3)
Asthma (%)	12061 ( 8.1)	10742 ( 8.0)	1319 ( 8.3)	438 ( 8.5)	873 ( 8.3)	338 ( 8.9)	63 ( 8.5)	45 ( 6.3)
Breast Feeding (%)	111 ( 0.1)	100 ( 0.1)	11 ( 0.1)	1 ( 0.0)	10 ( 0.1)	1 ( 0.0)	0 ( 0.0)	0 ( 0.0)
Bronchitis (%)	13330 ( 8.9)	11724 ( 8.8)	1606 ( 10.2)	623 ( 12.1)	962 ( 9.1)	467 ( 12.2)	91 ( 12.3)	86 ( 12.1)
Coronary Atherosclerosis Heart Disease (%)	39452 ( 26.4)	35398 ( 26.5)	4054 ( 25.6)	1966 ( 38.2)	2030 ( 19.3)	1346 ( 35.2)	338 ( 45.6)	340 ( 47.8)
Cancer (%)	48515 ( 32.5)	43949 ( 32.9)	4566 ( 28.9)	1735 ( 33.7)	2787 ( 26.4)	1232 ( 32.3)	282 ( 38.0)	265 ( 37.3)
Cardiomyopathy (%)	7496 ( 5.0)	6686 ( 5.0)	810 ( 5.1)	451 ( 8.8)	348 ( 3.3)	297 ( 7.8)	89 ( 12.0)	76 ( 10.7)
Cerebrovascular disease (%)	4079 ( 2.7)	3636 ( 2.7)	443 ( 2.8)	242 ( 4.7)	193 ( 1.8)	157 ( 4.1)	48 ( 6.5)	45 ( 6.3)
Chronic Heart Failure (%)	17546 ( 11.7)	15552 ( 11.6)	1994 ( 12.6)	1200 ( 23.3)	765 ( 7.3)	775 ( 20.3)	240 ( 32.3)	214 ( 30.1)
Chronic Hepatitis (%)	692 ( 0.5)	619 ( 0.5)	73 ( 0.5)	30 ( 0.6)	42 ( 0.4)	20 ( 0.5)	8 ( 1.1)	3 ( 0.4)
Chronic Lung Disease (%)	58243 ( 39.0)	52452 ( 39.3)	5791 ( 36.6)	2409 ( 46.8)	3316 ( 31.4)	1710 ( 44.8)	403 ( 54.3)	362 ( 50.9)
Chronic Neuromuscular Disease (%)	6494 ( 4.3)	5769 ( 4.3)	725 ( 4.6)	331 ( 6.4)	386 ( 3.7)	225 ( 5.9)	52 ( 7.0)	62 ( 8.7)
Chronic Rheumatic Heart Disease (%)	1891 ( 1.3)	1696 ( 1.3)	195 ( 1.2)	107 ( 2.1)	86 ( 0.8)	69 ( 1.8)	19 ( 2.6)	21 ( 3.0)
Cirrhosis (%)	6295 ( 4.2)	5667 ( 4.2)	628 ( 4.0)	314 ( 6.1)	311 ( 2.9)	205 ( 5.4)	73 ( 9.8)	39 ( 5.5)
Chronic Kidney Disease (%)	27125 ( 18.2)	24107 ( 18.0)	3018 ( 19.1)	1652 ( 32.1)	1321 ( 12.5)	1047 ( 27.4)	372 ( 50.1)	278 ( 39.1)
Chronic Kidney Failure (%)	3475 ( 2.3)	3030 ( 2.3)	445 ( 2.8)	301 ( 5.9)	138 ( 1.3)	67 ( 1.8)	189 ( 25.5)	51 ( 7.2)
Chronic Obstructive Pulmonary Disease (%)	33177 ( 22.2)	30112 ( 22.5)	3065 ( 19.4)	1538 ( 29.9)	1487 ( 14.1)	1060 ( 27.8)	267 ( 36.0)	251 ( 35.3)
Central Sleep Apnea (Primary) (%)	701 ( 0.5)	623 ( 0.5)	78 ( 0.5)	33 ( 0.6)	43 ( 0.4)	20 ( 0.5)	8 ( 1.1)	7 ( 1.0)
Complex Sleep Apnea (%)	548 ( 0.4)	489 ( 0.4)	59 ( 0.4)	32 ( 0.6)	26 ( 0.2)	22 ( 0.6)	7 ( 0.9)	4 ( 0.6)
Cardiovascular Disease (%)	65981 ( 44.2)	59171 ( 44.3)	6810 ( 43.1)	3102 ( 60.3)	3628 ( 34.4)	2177 ( 57.0)	535 ( 72.1)	470 ( 66.1)
Dementia (%)	6157 ( 4.1)	5334 ( 4.0)	823 ( 5.2)	563 ( 10.9)	246 ( 2.3)	392 ( 10.3)	66 ( 8.9)	119 ( 16.7)
Diabetes any (%)	59192 ( 39.6)	52384 ( 39.2)	6808 ( 43.0)	2907 ( 56.5)	3817 ( 36.2)	2044 ( 53.5)	497 ( 67.0)	450 ( 63.3)
Diabetes other (%)	7153 ( 4.8)	6342 ( 4.7)	811 ( 5.1)	436 ( 8.5)	361 ( 3.4)	277 ( 7.3)	99 ( 13.3)	74 ( 10.4)
Diabetes type one (%)	3808 ( 2.5)	3376 ( 2.5)	432 ( 2.7)	205 ( 4.0)	223 ( 2.1)	140 ( 3.7)	45 ( 6.1)	24 ( 3.4)
Diabetes type two (%)	58767 ( 39.3)	52019 ( 38.9)	6748 ( 42.7)	2893 ( 56.3)	3773 ( 35.8)	2032 ( 53.2)	496 ( 66.8)	447 ( 62.9)
Diabetes with complication (%)	44161 ( 29.6)	38997 ( 29.2)	5164 ( 32.7)	2402 ( 46.7)	2691 ( 25.5)	1647 ( 43.1)	445 ( 60.0)	381 ( 53.6)
Diabetes without complication (%)	53266 ( 35.7)	47132 ( 35.3)	6134 ( 38.8)	2584 ( 50.2)	3483 ( 33.0)	1840 ( 48.2)	419 ( 56.5)	392 ( 55.1)
Drug dependence (%)	11294 ( 7.6)	10325 ( 7.7)	969 ( 6.1)	385 ( 7.5)	581 ( 5.5)	318 ( 8.3)	49 ( 6.6)	21 ( 3.0)
Emphysema (%)	3961 ( 2.7)	3603 ( 2.7)	358 ( 2.3)	192 ( 3.7)	162 ( 1.5)	134 ( 3.5)	26 ( 3.5)	36 ( 5.1)
Heart disease (%)	49342 ( 33.0)	44258 ( 33.1)	5084 ( 32.1)	2478 ( 48.2)	2540 ( 24.1)	1697 ( 44.4)	443 ( 59.7)	404 ( 56.8)
Heart failure (%)	21186 ( 14.2)	18808 ( 14.1)	2378 ( 15.0)	1376 ( 26.8)	969 ( 9.2)	889 ( 23.3)	286 ( 38.5)	234 ( 32.9)
Hemorrhagic stroke (%)	451 ( 0.3)	396 ( 0.3)	55 ( 0.3)	29 ( 0.6)	25 ( 0.2)	17 ( 0.4)	11 ( 1.5)	2 ( 0.3)
HIV (%)	2446 ( 1.6)	2143 ( 1.6)	303 ( 1.9)	106 ( 2.1)	195 ( 1.8)	85 ( 2.2)	16 ( 2.2)	7 ( 1.0)
Hypertension (%)	103463 ( 69.3)	92585 ( 69.3)	10878 ( 68.8)	4193 ( 81.5)	6582 ( 62.4)	3062 ( 80.2)	637 ( 85.8)	597 ( 84.0)
Hyperlipidemia (%)	97584 ( 65.3)	87047 ( 65.2)	10537 ( 66.6)	3825 ( 74.4)	6606 ( 62.7)	2767 ( 72.5)	598 ( 80.6)	566 ( 79.6)
Inflammatory bowel disease (%)	6635 ( 4.4)	5978 ( 4.5)	657 ( 4.2)	277 ( 5.4)	379 ( 3.6)	185 ( 4.8)	59 ( 8.0)	34 ( 4.8)
Influenza (%)	3439 ( 2.3)	2915 ( 2.2)	524 ( 3.3)	203 ( 3.9)	320 ( 3.0)	150 ( 3.9)	37 ( 5.0)	17 ( 2.4)
Ischemic stroke (%)	9099 ( 6.1)	8155 ( 6.1)	944 ( 6.0)	494 ( 9.6)	436 ( 4.1)	342 ( 9.0)	103 ( 13.9)	63 ( 8.9)
Kidney disease all (%)	43828 ( 29.3)	39087 ( 29.3)	4741 ( 30.0)	2372 ( 46.1)	2312 ( 21.9)	1595 ( 41.8)	468 ( 63.1)	366 ( 51.5)
Liver disease (%)	14846 ( 9.9)	13206 ( 9.9)	1640 ( 10.4)	650 ( 12.6)	980 ( 9.3)	460 ( 12.0)	128 ( 17.3)	72 ( 10.1)
Lower respiratory tract infection (%)	15052 ( 10.1)	12986 ( 9.7)	2066 ( 13.1)	734 ( 14.3)	1309 ( 12.4)	526 ( 13.8)	130 ( 17.5)	101 ( 14.2)
Multiple sclerosis (%)	912 ( 0.6)	817 ( 0.6)	95 ( 0.6)	35 ( 0.7)	60 ( 0.6)	27 ( 0.7)	6 ( 0.8)	2 ( 0.3)
Nephrosis (%)	6657 ( 4.5)	5854 ( 4.4)	803 ( 5.1)	474 ( 9.2)	316 ( 3.0)	271 ( 7.1)	138 ( 18.6)	78 ( 11.0)
Obesity hypoventilation (%)	960 ( 0.6)	835 ( 0.6)	125 ( 0.8)	75 ( 1.5)	48 ( 0.5)	48 ( 1.3)	17 ( 2.3)	12 ( 1.7)
Obesity sleep apnea (%)	57202 ( 38.3)	50896 ( 38.1)	6306 ( 39.9)	2091 ( 40.7)	4166 ( 39.5)	1520 ( 39.8)	357 ( 48.1)	263 ( 37.0)
other and ill defined heart disease (%)	6110 ( 4.1)	5477 ( 4.1)	633 ( 4.0)	325 ( 6.3)	298 ( 2.8)	208 ( 5.4)	70 ( 9.4)	57 ( 8.0)
Peripheral artery disease (%)	24806 ( 16.6)	22333 ( 16.7)	2473 ( 15.6)	1315 ( 25.6)	1122 ( 10.6)	860 ( 22.5)	266 ( 35.8)	225 ( 31.6)
Parkinsons disease (%)	2174 ( 1.5)	1982 ( 1.5)	192 ( 1.2)	106 ( 2.1)	82 ( 0.8)	72 ( 1.9)	19 ( 2.6)	19 ( 2.7)
Pneumonia (%)	11279 ( 7.6)	9835 ( 7.4)	1444 ( 9.1)	843 ( 16.4)	576 ( 5.5)	556 ( 14.6)	169 ( 22.8)	143 ( 20.1)
Ventilator associated pneumonia (%)	43 ( 0.0)	37 ( 0.0)	6 ( 0.0)	5 ( 0.1)	1 ( 0.0)	3 ( 0.1)	1 ( 0.1)	1 ( 0.1)
Pregnancy (%)	543 ( 0.4)	484 ( 0.4)	59 ( 0.4)	14 ( 0.3)	45 ( 0.4)	10 ( 0.3)	3 ( 0.4)	1 ( 0.1)
Pulmonary heart disease (%)	4783 ( 3.2)	4239 ( 3.2)	544 ( 3.4)	338 ( 6.6)	199 ( 1.9)	208 ( 5.4)	76 ( 10.2)	61 ( 8.6)
Rhabdomyolysis (%)	149389 (100.0)	133573 (100.0)	15816 (100.0)	5143 (100.0)	10544 (100.0)	3819 (100.0)	742 (100.0)	711 (100.0)
Septic shock (%)	4766 ( 3.2)	4173 ( 3.1)	593 ( 3.7)	383 ( 7.4)	203 ( 1.9)	219 ( 5.7)	108 ( 14.6)	63 ( 8.9)
Sickle cell disease (%)	296 ( 0.2)	256 ( 0.2)	40 ( 0.3)	22 ( 0.4)	18 ( 0.2)	15 ( 0.4)	5 ( 0.7)	2 ( 0.3)
Sleep related non-obstructive hypoventilation (%)	954 ( 0.6)	854 ( 0.6)	100 ( 0.6)	25 ( 0.5)	73 ( 0.7)	18 ( 0.5)	4 ( 0.5)	5 ( 0.7)
Smoking (%)
___Current Smoker	26986 ( 18.1)	25224 ( 18.9)	1762 ( 11.1)	578 ( 11.2)	1175 ( 11.1)	435 ( 11.4)	91 ( 12.3)	61 ( 8.6)
___Former Smoker	66088 ( 44.2)	58981 ( 44.2)	7107 ( 44.9)	2581 ( 50.2)	4447 ( 42.2)	1868 ( 48.9)	380 ( 51.2)	412 ( 57.9)
___Never Smoker	50112 ( 33.5)	43982 ( 32.9)	6130 ( 38.8)	1703 ( 33.1)	4390 ( 41.6)	1314 ( 34.4)	226 ( 30.5)	200 ( 28.1)
___Unknown	6203 ( 4.2)	5386 ( 4.0)	817 ( 5.2)	281 ( 5.5)	532 ( 5.0)	202 ( 5.3)	45 ( 6.1)	38 ( 5.3)
Spleen removed (%)	284 ( 0.2)	257 ( 0.2)	27 ( 0.2)	12 ( 0.2)	14 ( 0.1)	8 ( 0.2)	1 ( 0.1)	4 ( 0.6)
Urinary stone (%)	19751 ( 13.2)	17678 ( 13.2)	2073 ( 13.1)	959 ( 18.6)	1095 ( 10.4)	598 ( 15.7)	249 ( 33.6)	131 ( 18.4)
Venous thromboembolism (%)	5156 ( 3.5)	4584 ( 3.4)	572 ( 3.6)	316 ( 6.1)	253 ( 2.4)	218 ( 5.7)	64 ( 8.6)	37 ( 5.2)
