## Supplemental Table 2 for "*A MUC5B* gene polymorphism, rs35705950-T, confers protective effects in COVID-19 infection"

### Sheet: Sheet1
Phenotype	PhenotypeDescription	Vocabulary	Code	CodeDescription	ValidStart	ValidEnd	CurationLevel
Pneumonia	pneumonia	ICD10	A01.03	Typhoid pneumonia	2020-04-28	2050-12-31	1
Pneumonia	pneumonia	ICD10	A02.22	SALMONELLA PNEUMONIA	2020-04-28	2050-12-31	1
Pneumonia	pneumonia	ICD10	A20.2	Pneumonic plague	2020-04-28	2050-12-31	1
Pneumonia	pneumonia	ICD10	A21.2	Pulmonary tularemia	2020-04-28	2050-12-31	1
Pneumonia	pneumonia	ICD10	A22.1	Pulmonary anthrax	2020-04-28	2050-12-31	1
Pneumonia	pneumonia	ICD10	A31.0	Pulmonary mycobacterial infection	2020-04-28	2050-12-31	1
Pneumonia	pneumonia	ICD10	A37.01	Whooping cough due to Bordetella pertussis with pneumonia	2020-04-28	2050-12-31	1
Pneumonia	pneumonia	ICD10	A37.11	Whooping cough due to Bordetella parapertussis with pneumonia	2020-04-28	2050-12-31	1
Pneumonia	pneumonia	ICD10	A37.81	Whooping cough due to other Bordetella species with pneumonia	2020-04-28	2050-12-31	1
Pneumonia	pneumonia	ICD10	A37.91	Whooping cough, unspecified species with pneumonia	2020-04-28	2050-12-31	1
Pneumonia	pneumonia	ICD10	A43.0	Pulmonary nocardiosis	2020-04-28	2050-12-31	1
Pneumonia	pneumonia	ICD10	A48.1	LEGIONNAIRES' DISEASE	2020-04-28	2050-12-31	1
Pneumonia	pneumonia	ICD10	A50.04	Early congenital syphilitic pneumonia	2020-04-28	2050-12-31	1
Pneumonia	pneumonia	ICD10	A52.72	Syphilis of lung and bronchus	2020-04-28	2050-12-31	1
Pneumonia	pneumonia	ICD10	A54.84	Gonococcal pneumonia	2020-04-28	2050-12-31	1
Pneumonia	pneumonia	ICD10	B01.2	Varicella pneumonia	2020-04-28	2050-12-31	1
Pneumonia	pneumonia	ICD10	B05.2	Measles complicated by pneumonia	2020-04-28	2050-12-31	1
Pneumonia	pneumonia	ICD10	B06.81	Rubella pneumonia	2020-04-28	2050-12-31	1
Pneumonia	pneumonia	ICD10	B25.0	Cytomegaloviral pneumonitis	2020-04-28	2050-12-31	1
Pneumonia	pneumonia	ICD10	B37.1	Pulmonary candidiasis	2020-04-28	2050-12-31	1
Pneumonia	pneumonia	ICD10	B38.0	Acute pulmonary coccidioidomycosis	2020-04-28	2050-12-31	1
Pneumonia	pneumonia	ICD10	B38.1	CHRONIC PULMONARY COCCIDIOIDOMYCOSIS	2020-04-28	2050-12-31	1
Pneumonia	pneumonia	ICD10	B38.2	PULMONARY COCCIDIOIDOMYCOSIS, UNSPECIFIED	2020-04-28	2050-12-31	1
Pneumonia	pneumonia	ICD10	B39.0	Acute pulmonary histoplasmosis capsulati	2020-04-28	2050-12-31	1
Pneumonia	pneumonia	ICD10	B39.1	Chronic pulmonary histoplasmosis capsulati	2020-04-28	2050-12-31	1
Pneumonia	pneumonia	ICD10	B39.2	Pulmonary histoplasmosis capsulati, unspecified	2020-04-28	2050-12-31	1
Pneumonia	pneumonia	ICD10	B58.3	Pulmonary toxoplasmosis	2020-04-28	2050-12-31	1
Pneumonia	pneumonia	ICD10	B59.	Pneumocystosis	2020-04-28	2050-12-31	1
Pneumonia	pneumonia	ICD10	B77.81	Ascariasis pneumonia	2020-04-28	2050-12-31	1
Pneumonia	pneumonia	ICD10	J09.X1	INFLUENZA DUE TO IDENTIFIED NOVEL INFLUENZA A VIRUS WITH PNEUMONIA	2020-04-28	2050-12-31	1
Pneumonia	pneumonia	ICD10	J10.00	Influenza due to other identified influenza virus with unspecified type of pneumonia	2020-04-28	2050-12-31	1
Pneumonia	pneumonia	ICD10	J10.01	Influenza due to other identified influenza virus with the same other identified influenza virus pneumonia	2020-04-28	2050-12-31	1
Pneumonia	pneumonia	ICD10	J10.08	Influenza due to other identified influenza virus with other specified pneumonia	2020-04-28	2050-12-31	1
Pneumonia	pneumonia	ICD10	J11.00	Influenza due to unidentified influenza virus with unspecified type of pneumonia	2020-04-28	2050-12-31	1
Pneumonia	pneumonia	ICD10	J11.08	Influenza due to unidentified influenza virus with specified pneumonia	2020-04-28	2050-12-31	1
Pneumonia	pneumonia	ICD10	J12.0	Adenoviral pneumonia	2020-04-28	2050-12-31	1
Pneumonia	pneumonia	ICD10	J12.1	Respiratory syncytial virus pneumonia	2020-04-28	2050-12-31	1
Pneumonia	pneumonia	ICD10	J12.2	Parainfluenza virus pneumonia	2020-04-28	2050-12-31	1
Pneumonia	pneumonia	ICD10	J12.3	Human metapneumovirus pneumonia	2020-04-28	2050-12-31	1
Pneumonia	pneumonia	ICD10	J12.81	PNEUMONIA DUE TO SARS-ASSOCIATED CORONAVIRUS	2020-04-28	2050-12-31	1
Pneumonia	pneumonia	ICD10	J12.89	Other viral pneumonia	2020-04-28	2050-12-31	1
Pneumonia	pneumonia	ICD10	J12.9	VIRAL PNEUMONIA, UNSPECIFIED	2020-04-28	2050-12-31	1
Pneumonia	pneumonia	ICD10	J13.	Pneumonia due to Streptococcus pneumoniae	2020-04-28	2050-12-31	1
Pneumonia	pneumonia	ICD10	J14.	Pneumonia due to Hemophilus influenzae	2020-04-28	2050-12-31	1
Pneumonia	pneumonia	ICD10	J15.0	PNEUMONIA DUE TO KLEBSIELLA PNEUMONIAE	2020-04-28	2050-12-31	1
Pneumonia	pneumonia	ICD10	J15.1	PNEUMONIA DUE TO PSEUDOMONAS	2020-04-28	2050-12-31	1
Pneumonia	pneumonia	ICD10	J15.20	PNEUMONIA DUE TO STAPHYLOCOCCUS, UNSPECIFIED	2020-04-28	2050-12-31	1
Pneumonia	pneumonia	ICD10	J15.211	Pneumonia due to Methicillin susceptible Staphylococcus aureus	2020-04-28	2050-12-31	1
Pneumonia	pneumonia	ICD10	J15.212	Pneumonia due to Methicillin resistant Staphylococcus aureus	2020-04-28	2050-12-31	1
Pneumonia	pneumonia	ICD10	J15.29	Pneumonia due to other staphylococcus	2020-04-28	2050-12-31	1
Pneumonia	pneumonia	ICD10	J15.3	Pneumonia due to streptococcus, group B	2020-04-28	2050-12-31	1
Pneumonia	pneumonia	ICD10	J15.4	Pneumonia due to other streptococci	2020-04-28	2050-12-31	1
Pneumonia	pneumonia	ICD10	J15.5	Pneumonia due to Escherichia coli	2020-04-28	2050-12-31	1
Pneumonia	pneumonia	ICD10	J15.6	PNEUMONIA DUE TO OTHER GRAM-NEGATIVE BACTERIA	2020-04-28	2050-12-31	1
Pneumonia	pneumonia	ICD10	J15.7	Pneumonia due to Mycoplasma pneumoniae	2020-04-28	2050-12-31	1
Pneumonia	pneumonia	ICD10	J15.8	PNEUMONIA DUE TO OTHER SPECIFIED BACTERIA	2020-04-28	2050-12-31	1
Pneumonia	pneumonia	ICD10	J15.9	Unspecified bacterial pneumonia	2020-04-28	2050-12-31	1
Pneumonia	pneumonia	ICD10	J16.0	Chlamydial pneumonia	2020-04-28	2050-12-31	1
Pneumonia	pneumonia	ICD10	J16.8	Pneumonia due to other specified infectious organisms	2020-04-28	2050-12-31	1
Pneumonia	pneumonia	ICD10	J17.	Pneumonia in diseases classified elsewhere	2020-04-28	2050-12-31	1
Pneumonia	pneumonia	ICD10	J18.0	Bronchopneumonia, unspecified organism	2020-04-28	2050-12-31	1
Pneumonia	pneumonia	ICD10	J18.1	Lobar pneumonia, unspecified organism	2020-04-28	2050-12-31	1
Pneumonia	pneumonia	ICD10	J18.2	Hypostatic pneumonia, unspecified organism	2020-04-28	2050-12-31	1
Pneumonia	pneumonia	ICD10	J18.8	Other pneumonia, unspecified organism	2020-04-28	2050-12-31	1
Pneumonia	pneumonia	ICD10	J18.9	Pneumonia, unspecified organism	2020-04-28	2050-12-31	1
Pneumonia	pneumonia	ICD10	J84.111	IDIOPATHIC INTERSTITIAL PNEUMONIA, NOT OTHERWISE SPECIFIED	2020-04-28	2050-12-31	1
Pneumonia	pneumonia	ICD10	J84.116	CRYPTOGENIC ORGANIZING PNEUMONIA	2020-04-28	2050-12-31	1
Pneumonia	pneumonia	ICD10	J84.117	DESQUAMATIVE INTERSTITIAL PNEUMONIA	2020-04-28	2050-12-31	1
Pneumonia	pneumonia	ICD10	J84.2	Lymphoid interstitial pneumonia	2020-04-28	2050-12-31	1
Pneumonia	pneumonia	ICD10	J85.1	Abscess of lung with pneumonia	2020-04-28	2050-12-31	1
Pneumonia	pneumonia	ICD10	J85.2	Abscess of lung without pneumonia	2020-04-28	2050-12-31	1
Pneumonia	pneumonia	ICD10	J95.851	VENTILATOR ASSOCIATED PNEUMONIA	2020-04-28	2050-12-31	1
Pneumonia	pneumonia	ICD10	Z87.01	Personal history of pneumonia (recurrent)	2020-04-28	2050-12-31	1
Pneumonia	pneumonia	ICD9	073.0	ORNITHOSIS WITH PNEUMONIA	2020-04-28	2050-12-31	1
Pneumonia	pneumonia	ICD9	073.7	ORNITHOSIS WITH OTHER SPECIFIED COMPLICATIONS	2020-04-28	2050-12-31	1
Pneumonia	pneumonia	ICD9	073.8	ORNITHOSIS WITH UNSPECIFIED COMPLICATION	2020-04-28	2050-12-31	1
Pneumonia	pneumonia	ICD9	073.9	ORNITHOSIS, UNSPECIFIED	2020-04-28	2050-12-31	1
Pneumonia	pneumonia	ICD9	115.00	INFECTION BY HISTOPLASMA CAPSULATUM, WITHOUT MENTION OF MANIFESTATION	2020-04-28	2050-12-31	1
Pneumonia	pneumonia	ICD9	115.01	HISTOPLASMA CAPSULATUM MENINGITIS	2020-04-28	2050-12-31	1
Pneumonia	pneumonia	ICD9	115.02	HISTOPLASMA CAPSULATUM RETINITIS	2020-04-28	2050-12-31	1
Pneumonia	pneumonia	ICD9	115.03	HISTOPLASMA CAPSULATUM PERICARDITIS	2020-04-28	2050-12-31	1
Pneumonia	pneumonia	ICD9	115.04	HISTOPLASMA CAPSULATUM ENDOCARDITIS	2020-04-28	2050-12-31	1
Pneumonia	pneumonia	ICD9	115.05	HISTOPLASMA CAPSULATUM PNEUMONIA	2020-04-28	2050-12-31	1
Pneumonia	pneumonia	ICD9	115.09	INFECTION BY HISTOPLASMA CAPSULATUM, WITH MENTION OF OTHER MANIFESTATION	2020-04-28	2050-12-31	1
Pneumonia	pneumonia	ICD9	115.10	INFECTION BY HISTOPLASMA DUBOISII, WITHOUT MENTION OF MANIFESTATION	2020-04-28	2050-12-31	1
Pneumonia	pneumonia	ICD9	115.11	HISTOPLASMA DUBOISII MENINGITIS	2020-04-28	2050-12-31	1
Pneumonia	pneumonia	ICD9	115.12	HISTOPLASMA DUBOISII RETINITIS	2020-04-28	2050-12-31	1
Pneumonia	pneumonia	ICD9	115.13	HISTOPLASMA DUBOISII PERICARDITIS	2020-04-28	2050-12-31	1
Pneumonia	pneumonia	ICD9	115.14	HISTOPLASMA DUBOISII ENDOCARDITIS	2020-04-28	2050-12-31	1
Pneumonia	pneumonia	ICD9	115.15	HISTOPLASMA DUBOISII PNEUMONIA	2020-04-28	2050-12-31	1
Pneumonia	pneumonia	ICD9	115.19	INFECTION BY HISTOPLASMA DUBOISII WITH MENTION OF OTHER MANIFESTATION	2020-04-28	2050-12-31	1
Pneumonia	pneumonia	ICD9	115.90	HISTOPLASMOSIS, UNSPECIFIED WITHOUT MENTION OF MANIFESTATION	2020-04-28	2050-12-31	1
Pneumonia	pneumonia	ICD9	115.91	HISTOPLASMOSIS MENINGITIS	2020-04-28	2050-12-31	1
Pneumonia	pneumonia	ICD9	115.92	HISTOPLASMOSIS RETINITIS	2020-04-28	2050-12-31	1
Pneumonia	pneumonia	ICD9	115.93	HISTOPLASMOSIS PERICARDITIS	2020-04-28	2050-12-31	1
Pneumonia	pneumonia	ICD9	115.94	HISTOPLASMOSIS ENDOCARDITIS	2020-04-28	2050-12-31	1
Pneumonia	pneumonia	ICD9	115.95	HISTOPLASMOSIS PNEUMONIA	2020-04-28	2050-12-31	1
Pneumonia	pneumonia	ICD9	115.99	HISTOPLASMOSIS, UNSPECIFIED WITH MENTION OF OTHER MANIFESTATION	2020-04-28	2050-12-31	1
Pneumonia	pneumonia	ICD9	116.1	PARACOCCIDIOIDOMYCOSIS	2020-04-28	2050-12-31	1
Pneumonia	pneumonia	ICD9	116.2	LOBOMYCOSIS	2020-04-28	2050-12-31	1
Pneumonia	pneumonia	ICD9	480.1	PNEUMONIA DUE TO RESPIRATORY SYNCYTIAL VIRUS	2020-04-28	2050-12-31	1
Pneumonia	pneumonia	ICD9	480.2	PNEUMONIA DUE TO PARAINFLUENZA VIRUS	2020-04-28	2050-12-31	1
Pneumonia	pneumonia	ICD9	480.3	PNEUMONIA DUE TO SARS-ASSOCIATED CORONAVIRUS	2020-04-28	2050-12-31	1
Pneumonia	pneumonia	ICD9	480.8	PNEUMONIA DUE TO OTHER VIRUS NOT ELSEWHERE CLASSIFIED	2020-04-28	2050-12-31	1
Pneumonia	pneumonia	ICD9	480.9	VIRAL PNEUMONIA, UNSPECIFIED	2020-04-28	2050-12-31	1
Pneumonia	pneumonia	ICD9	481.	PNEUMOCOCCAL PNEUMONIA (STREPTOCOCCUS)	2020-04-28	2050-12-31	1
Pneumonia	pneumonia	ICD9	482.1	PNEUMONIA DUE TO PSEUDOMONAS	2020-04-28	2050-12-31	1
Pneumonia	pneumonia	ICD9	482.2	PNEUMONIA DUE TO HEMOPHILUS INFLUENZAE (H. INFLUENZAE)	2020-04-28	2050-12-31	1
Pneumonia	pneumonia	ICD9	482.3	PNEUMONIA DUE TO STREPTOCOCCUS	2020-04-28	2050-12-31	1
Pneumonia	pneumonia	ICD9	482.31	PNEUMONIA DUE TO STREPTOCOCCUS GROUP A	2020-04-28	2050-12-31	1
Pneumonia	pneumonia	ICD9	482.32	PNEUMONIA DUE TO STREPTOCOCCUS GROUP B	2020-04-28	2050-12-31	1
Pneumonia	pneumonia	ICD9	482.39	PNEUMONIA DUE TO OTHER STREPTOCOCCUS	2020-04-28	2050-12-31	1
Pneumonia	pneumonia	ICD9	482.4	PNEUMONIA DUE TO STAPHYLOCOCCUS	2020-04-28	2050-12-31	1
Pneumonia	pneumonia	ICD9	482.41	METHICILLIN SUSCEPTIBLE PNEUMONIA DUE TO STAPHYLOCOCCUS AUREUS	2020-04-28	2050-12-31	1
Pneumonia	pneumonia	ICD9	482.42	METHICILLIN RESISTANT PNEUMONIA DUE TO STAPHYLOCOCCUS AUREUS	2020-04-28	2050-12-31	1
Pneumonia	pneumonia	ICD9	482.49	OTHER STAPHYLOCOCCUS PNEUMONIA	2020-04-28	2050-12-31	1
Pneumonia	pneumonia	ICD9	482.8	PNEUMONIA DUE TO OTHER SPECIFIED BACTERIA	2020-04-28	2050-12-31	1
Pneumonia	pneumonia	ICD9	482.81	PNEUMONIA DUE TO ANAEROBES	2020-04-28	2050-12-31	1
Pneumonia	pneumonia	ICD9	482.82	PNEUMONIA DUE TO E.COLI	2020-04-28	2050-12-31	1
Pneumonia	pneumonia	ICD9	482.83	PNEUMONIA DUE TO OTHER GRAM-NEGATIVE BACTERIA	2020-04-28	2050-12-31	1
Pneumonia	pneumonia	ICD9	482.89	PNEUMONIA, DUE TO OTHER SPECIFIED BACTERIA, NEC	2020-04-28	2050-12-31	1
Pneumonia	pneumonia	ICD9	482.9	BACTERIAL PNEUMONIA, UNSPECIFIED	2020-04-28	2050-12-31	1
Pneumonia	pneumonia	ICD9	483.	PNEUMONIA DUE TO OTHER SPECIFIED ORGANISM	2020-04-28	2050-12-31	1
Pneumonia	pneumonia	ICD9	483.1	PNEUMONIA DUE TO CHLAMYDIA	2020-04-28	2050-12-31	1
Pneumonia	pneumonia	ICD9	483.8	PNEUMONIA DUE TO OTHER SPECIFIED ORGANISM	2020-04-28	2050-12-31	1
Pneumonia	pneumonia	ICD9	484.1	PNEUMONIA IN CYTOMEGALIC INCLUSION DISEASE	2020-04-28	2050-12-31	1
Pneumonia	pneumonia	ICD9	484.3	PNEUMONIA IN WHOOPING COUGH	2020-04-28	2050-12-31	1
Pneumonia	pneumonia	ICD9	484.5	PNEUMONIA IN ANTHRAX	2020-04-28	2050-12-31	1
Pneumonia	pneumonia	ICD9	484.6	PNEUMONIA IN ASPERGILLOSIS	2020-04-28	2050-12-31	1
Pneumonia	pneumonia	ICD9	484.7	PNEUMONIA IN OTHER SYSTEMIC MYCOSES	2020-04-28	2050-12-31	1
Pneumonia	pneumonia	ICD9	484.8	PNEUMONIA IN OTHER INFECTIOUS DISEASES CLASSIFIED ELSEWHERE	2020-04-28	2050-12-31	1
Pneumonia	pneumonia	ICD9	485.	BRONCHOPNEUMONIA, ORGANISM UNSPECIFIED	2020-04-28	2050-12-31	1
Pneumonia	pneumonia	ICD9	486.	PNEUMONIA, ORGANISM UNSPECIFIED	2020-04-28	2050-12-31	1
Pneumonia	pneumonia	ICD9	488.01	INFLUENZA DUE TO IDENTIFIED AVIAN INFLUENZA VIRUS WITH PNEUMONIA	2020-04-28	2050-12-31	1
Pneumonia	pneumonia	ICD9	488.11	INFLUENZA DUE TO IDENTIFIED 2009 H1N1 INFLUENZA VIRUS WITH PNEUMONIA	2020-04-28	2050-12-31	1
Pneumonia	pneumonia	ICD9	488.81	INFLUENZA DUE TO IDENTIFIED NOVEL INFLUENZA A VIRUS WITH PNEUMONIA	2020-04-28	2050-12-31	1
Pneumonia	pneumonia	ICD9	516.3	IDIOPATHIC FIBROSING ALVEOLITIS	2020-04-28	2050-12-31	1
Pneumonia	pneumonia	ICD9	516.35	IDIOPATHIC LYMPHOID INTERSTITIAL PNEUMONIA	2020-04-28	2050-12-31	1
Pneumonia	pneumonia	ICD9	516.36	CRYPTOGENIC ORGANIZING PNEUMONIA	2020-04-28	2050-12-31	1
Pneumonia	pneumonia	ICD9	516.37	DESQUAMATIVE INTERSTITIAL PNEUMONIA	2020-04-28	2050-12-31	1
Pneumonia	pneumonia	ICD9	517.1	RHEUMATIC PNEUMONIA	2020-04-28	2050-12-31	1
Pneumonia	pneumonia	ICD9	551.00	UNILATERAL OR UNSPECIFIED FEMORAL HERNIA WITH GANGRENE	2020-04-28	2050-12-31	1
Pneumonia	pneumonia	ICD9	551.01	RECURRENT UNILATERAL OR UNSPECIFIED FEMORAL HERNIA WITH GANGRENE	2020-04-28	2050-12-31	1
Pneumonia	pneumonia	ICD9	551.02	BILATERAL FEMORAL HERNIA WITH GANGRENE	2020-04-28	2050-12-31	1
Pneumonia	pneumonia	ICD9	551.03	RECURRENT BILATERAL FEMORAL HERNIA WITH GANGRENE	2020-04-28	2050-12-31	1
Pneumonia	pneumonia	ICD9	551.1	UMBILICAL HERNIA WITH GANGRENE	2020-04-28	2050-12-31	1
Pneumonia	pneumonia	ICD9	551.20	UNSPECIFIED VENTRAL HERNIA WITH GANGRENE	2020-04-28	2050-12-31	1
Pneumonia	pneumonia	ICD9	551.21	INCISIONAL HERNIA, WITH GANGRENE	2020-04-28	2050-12-31	1
Pneumonia	pneumonia	ICD9	551.29	OTHER VENTRAL HERNIA WITH GANGRENE	2020-04-28	2050-12-31	1
Pneumonia	pneumonia	ICD9	551.3	DIAPHRAGMATIC HERNIA WITH GANGRENE	2020-04-28	2050-12-31	1
Pneumonia	pneumonia	ICD9	551.8	HERNIA OF OTHER SPECIFIED SITES, WITH GANGRENE	2020-04-28	2050-12-31	1
Pneumonia	pneumonia	ICD9	551.9	HERNIA OF UNSPECIFIED SITE, WITH GANGRENE	2020-04-28	2050-12-31	1
Pneumonia	pneumonia	ICD9	997.31	VENTILATOR ASSOCIATED PNEUMONIA	2020-04-28	2050-12-31	1
Pneumonia	pneumonia	ICD9	997.32	POSTPROCEDURAL ASPIRATION PNEUMONIA	2020-04-28	2050-12-31	1
Pneumonia	pneumonia	ICD10	J12.82	Pneumonia due to coronavirus disease 2019	2021-06-17	2050-12-31	1
Pneumonia	pneumonia	ICD10	J82.81	Chronic eosinophilic pneumonia	2021-06-17	2050-12-31	1
Pneumonia	pneumonia	ICD10	J82.82	Acute eosinophilic pneumonia	2021-06-17	2050-12-31	1
Pneumonia	pneumonia	ICD9	003.22	SALMONELLA PNEUMONIA	2021-06-17	2050-12-31	1
Pneumonia	pneumonia	ICD9	055.1	POSTMEASLES PNEUMONIA	2021-06-17	2050-12-31	1
Pneumonia	pneumonia	ICD9	480.0	PNEUMONIA DUE TO ADENOVIRUS	2021-06-17	2050-12-31	1
Pneumonia	pneumonia	ICD9	482.0	PNEUMONIA DUE TO KLEBSIELLA PNEUMONIAE	2021-06-17	2050-12-31	1
Pneumonia	pneumonia	ICD9	482.30	PNEUMONIA DUE TO STREPTOCOCCUS UNSPECIFIED	2021-06-17	2050-12-31	1
Pneumonia	pneumonia	ICD9	482.40	PNEUMONIA DUE TO STAPHYLOCOCCUS, UNSPECIFIED	2021-06-17	2050-12-31	1
Pneumonia	pneumonia	ICD9	482.80	LEGIONAIRE'S DISEASE (LEGIONELLA PNEUMOPOHILIA)	2021-06-17	2050-12-31	1
Pneumonia	pneumonia	ICD9	482.84	LEGIONNAIRES' DISEASE	2021-06-17	2050-12-31	1
Pneumonia	pneumonia	ICD9	483.0	PNEUMONIA DUE TO MYCOPLASMA	2021-06-17	2050-12-31	1
Pneumonia	pneumonia	ICD9	487.0	INFLUENZA WITH PNEUMONIA	2021-06-17	2050-12-31	1
Pneumonia	pneumonia	ICD9	516.30	IDIOPATHIC INTERSTITIAL PNEUMONIA, NOT OTHERWISE SPECIFIED	2021-06-17	2050-12-31	1
