## Supplemental Table 4 for "*A MUC5B* gene polymorphism, rs35705950-T, confers protective effects in COVID-19 infection"

### Sheet: EUR
Lab_Description	SNP	CHROM	POS	REF	ALT	BETA	SE	L95	U95	P	P_Bonferroni	Sample Size	Cohort
Neutrophils Absolute	rs35705950	11	1241221	G	T	0.0518249	0.00525597	0.0415234	0.0621264	6.23673e-23	3.92914e-21	343451	EUR
White Blood Cell Counts	rs35705950	11	1241221	G	T	0.0575341	0.00601888	0.0457373	0.0693308	1.19602e-21	7.53493e-20	401702	EUR
Neutrophils Fraction	rs35705950	11	1241221	G	T	0.184719	0.0293541	0.127186	0.242252	3.12226e-10	1.96702e-08	333591	EUR
Lymphocyte Fraction	rs35705950	11	1241221	G	T	-0.147303	0.026892	-0.20001	-0.0945955	4.31481e-08	2.71833e-06	361065	EUR
Albumin	rs35705950	11	1241221	G	T	-0.00519516	0.00109499	-0.00734131	-0.00304901	2.09131e-06	0.000131753	407059	EUR
Estimated Glomerular Filtration Rate	rs35705950	11	1241221	G	T	0.254801	0.0589955	0.139172	0.37043	1.56777e-05	0.000987695	415095	EUR
Eosinophils Absolute	rs35705950	11	1241221	G	T	0.00159849	0.000382432	0.000848942	0.00234805	2.91813e-05	0.00183842	372439	EUR
Creatinine	rs35705950	11	1241221	G	T	-0.00262442	0.000682175	-0.00396146	-0.00128739	0.000119521	0.00752982	423054	EUR
Monocytes Absolute	rs35705950	11	1241221	G	T	0.00245403	0.00066273	0.00115511	0.00375296	0.000213171	0.0134298	325646	EUR
Platelet	rs35705950	11	1241221	G	T	0.60953	0.175053	0.266432	0.952627	0.00049778	0.0313601	422517	EUR
Chloride	rs35705950	11	1241221	G	T	-0.026943	0.00834602	-0.0433009	-0.0105851	0.00124563	0.0784747	421369	EUR
Bicarbonate	rs35705950	11	1241221	G	T	0.0220189	0.00685874	0.00857601	0.0354618	0.00132588	0.0835304	421451	EUR
Basophil Absolute	rs35705950	11	1241221	G	T	0.000497585	0.000174034	0.000156485	0.000838686	0.00424848	0.267654	211695	EUR
Total Creatinine	rs35705950	11	1241221	G	T	-1.02391	0.365516	-1.74031	-0.307508	0.00509078	0.320719	206695	EUR
Mean Corpuscular Hemoglobin	rs35705950	11	1241221	G	T	-0.0130678	0.00552173	-0.0238902	-0.00224543	0.017952	1	422165	EUR
Total Cholesterol	rs35705950	11	1241221	G	T	-0.251324	0.106953	-0.460948	-0.0417005	0.0187809	1	420806	EUR
Mean Platelet Volume	rs35705950	11	1241221	G	T	-0.0105695	0.00452336	-0.0194351	-0.00170389	0.0194578	1	378573	EUR
Hemoglobin	rs35705950	11	1241221	G	T	-0.0103396	0.00453019	-0.0192186	-0.00146057	0.0224679	1	422091	EUR
Lymphocyte Absolute	rs35705950	11	1241221	G	T	0.00483313	0.00225095	0.00042134	0.00924492	0.0317824	1	320247	EUR
Triglycerides	rs35705950	11	1241221	G	T	-0.468487	0.218752	-0.897233	-0.0397408	0.0322235	1	414815	EUR
Mean Corpuscular Hemoglobin Concentration	rs35705950	11	1241221	G	T	-0.00521053	0.00253981	-0.0101885	-0.000232592	0.0402148	1	422446	EUR
Alanine transaminase	rs35705950	11	1241221	G	T	-0.0744846	0.037719	-0.148412	-0.000556798	0.0482999	1	419982	EUR
Total Iron	rs35705950	11	1241221	G	T	-1.50399	0.76275	-2.99896	-0.00903162	0.0486403	1	32741	EUR
Blood Urea Nitrogen	rs35705950	11	1241221	G	T	-0.0278146	0.0147396	-0.0567037	0.00107444	0.0591517	1	421328	EUR
Hematocrit	rs35705950	11	1241221	G	T	-0.0230657	0.0124427	-0.047453	0.00132165	0.0637763	1	421638	EUR
Red blood Cell Distribution Width	rs35705950	11	1241221	G	T	0.00506914	0.00288852	-0.000592248	0.0107305	0.0792722	1	411228	EUR
Prothrombin time	rs35705950	11	1241221	G	T	0.0384966	0.0221996	-0.00501379	0.0820069	0.0828999	1	160284	EUR
Iron	rs35705950	11	1241221	G	T	-0.27784	0.161725	-0.594815	0.0391347	0.0858017	1	187802	EUR
Prostate-Specific Antigen	rs35705950	11	1241221	G	T	-0.0109201	0.00749363	-0.0256074	0.00376711	0.145047	1	351636	EUR
Sodium	rs35705950	11	1241221	G	T	-0.00871023	0.00603348	-0.0205356	0.00311517	0.148838	1	423194	EUR
C Peptide	rs35705950	11	1241221	G	T	-0.0830531	0.058438	-0.19759	0.0314834	0.155302	1	6521	EUR
Red Blood Cell	rs35705950	11	1241221	G	T	-0.00199394	0.0014613	-0.00485803	0.000870154	0.172412	1	423223	EUR
Glucose FS	rs35705950	11	1241221	G	T	0.308423	0.233643	-0.149509	0.766356	0.186817	1	133346	EUR
Rheumatoid Factor	rs35705950	11	1241221	G	T	0.345228	0.262498	-0.169258	0.859714	0.188467	1	23340	EUR
C-Reactive Protein DL	rs35705950	11	1241221	G	T	-0.0283116	0.0219497	-0.0713321	0.0147089	0.197111	1	57409	EUR
High Density Lipoprotein	rs35705950	11	1241221	G	T	-0.0470921	0.0369582	-0.119529	0.0253447	0.202594	1	418269	EUR
Mean Corpuscular Volume	rs35705950	11	1241221	G	T	-0.0176173	0.0142761	-0.0455979	0.0103633	0.217187	1	422563	EUR
Eosinophils Fraction	rs35705950	11	1241221	G	T	0.00556975	0.00469712	-0.00363643	0.0147759	0.23571	1	392315	EUR
Erythrocyte Sedimentation Rate	rs35705950	11	1241221	G	T	0.0883524	0.0897645	-0.0875829	0.264288	0.324986	1	121764	EUR
INR Levels	rs35705950	11	1241221	G	T	0.00148853	0.00156546	-0.00157971	0.00455677	0.341676	1	276624	EUR
Hepatitis C virus Viral Load	rs35705950	11	1241221	G	T	28153.9	29821.6	-30295.5	86603.2	0.34515	1	12087	EUR
Ferritin	rs35705950	11	1241221	G	T	-0.608688	0.661501	-1.90521	0.687829	0.357489	1	196104	EUR
Basophil Fraction	rs35705950	11	1241221	G	T	-0.000835373	0.000908742	-0.00261648	0.00094573	0.357959	1	285466	EUR
Magnesium	rs35705950	11	1241221	G	T	0.000831808	0.00092242	-0.000976101	0.00263972	0.367181	1	263363	EUR
Aspartate Aminotransferase	rs35705950	11	1241221	G	T	-0.021903	0.0249104	-0.0707265	0.0269205	0.379255	1	411001	EUR
Troponin-I	rs35705950	11	1241221	G	T	-0.000383387	0.000459557	-0.0012841	0.000517328	0.404141	1	73060	EUR
Glucose Fasting	rs35705950	11	1241221	G	T	0.371743	0.499511	-0.607281	1.35077	0.456759	1	14565	EUR
Monocytes Fraction	rs35705950	11	1241221	G	T	0.0034434	0.00520857	-0.00676522	0.013652	0.508552	1	28923	EUR
Creatinie- Kinase MB Fraction	rs35705950	11	1241221	G	T	-0.0166491	0.0252066	-0.0660531	0.0327549	0.508937	1	18447	EUR
Troponin-T	rs35705950	11	1241221	G	T	-0.00493429	0.00779642	-0.020215	0.0103464	0.526826	1	6609	EUR
Calcium MG	rs35705950	11	1241221	G	T	0.00097405	0.00158704	-0.00213649	0.00408459	0.539379	1	291211	EUR
Creatinie- Kinase MB Absolute	rs35705950	11	1241221	G	T	-0.00799343	0.0142443	-0.0359118	0.0199249	0.574685	1	85618	EUR
Hemoglobin A1C	rs35705950	11	1241221	G	T	-0.00143745	0.00282512	-0.00697459	0.00409969	0.610886	1	394446	EUR
Glucose	rs35705950	11	1241221	G	T	0.0375262	0.0755299	-0.11051	0.185562	0.619303	1	419665	EUR
C-Reactive Protein L	rs35705950	11	1241221	G	T	0.0667759	0.176831	-0.279806	0.413358	0.705709	1	63817	EUR
Troponin	rs35705950	11	1241221	G	T	0.000246547	0.000670161	-0.00106694	0.00156004	0.712959	1	14636	EUR
Low Density Lipoprotein	rs35705950	11	1241221	G	T	-0.0249722	0.0917208	-0.204742	0.154797	0.78542	1	421678	EUR
B-type natriuretic peptide test	rs35705950	11	1241221	G	T	-0.452919	2.34081	-5.04083	4.13499	0.846578	1	51697	EUR
Cyclic Citrullinated Peptide	rs35705950	11	1241221	G	T	0.208172	1.32879	-2.39621	2.81256	0.875517	1	5109	EUR
Calcium MMOL	rs35705950	11	1241221	G	T	6.56433e-05	0.00060206	-0.00111437	0.00124566	0.913178	1	56891	EUR
Pottasium	rs35705950	11	1241221	G	T	-9.69649e-05	0.000928673	-0.00191713	0.0017232	0.916842	1	425762	EUR
proBNP- Natriuretic Peptides	rs35705950	11	1241221	G	T	1.4713	14.9626	-27.8549	30.7975	0.921669	1	49244	EUR
TSAT	rs35705950	11	1241221	G	T	-0.00315392	0.0645083	-0.129588	0.12328	0.961006	1	124063	EUR

### Sheet: AFR
Lab_Description	SNP	CHROM	POS	REF	ALT	BETA	SE	L95	U95	P	P_Bonferroni	Sample Size	Cohort
Glucose	rs35705950	11	1241221	G	T	-0.842941	0.329474	-1.4887	-0.197183	0.0105156	0.630936	111682	AFR
Mean Corpuscular Volume	rs35705950	11	1241221	G	T	0.196264	0.083655	0.0323034	0.360225	0.018972	1	112839	AFR
Platelet	rs35705950	11	1241221	G	T	1.65655	0.765096	0.15699	3.15611	0.030378	1	112813	AFR
Basophil Fraction	rs35705950	11	1241221	G	T	0.00718409	0.00338773	0.000544272	0.0138239	0.0339564	1	82477	AFR
Troponin	rs35705950	11	1241221	G	T	0.00434483	0.0021251	0.000179709	0.00850995	0.0409528	1	5094	AFR
Glucose FS	rs35705950	11	1241221	G	T	-1.95838	0.973074	-3.86557	-0.0511876	0.0441659	1	45927	AFR
Total Iron	rs35705950	11	1241221	G	T	-5.02449	2.66345	-10.2447	0.195775	0.0592558	1	12762	AFR
Mean Corpuscular Hemoglobin	rs35705950	11	1241221	G	T	0.0612563	0.0328888	-0.00320458	0.125717	0.0625314	1	112861	AFR
Hepatitis C virus Viral Load	rs35705950	11	1241221	G	T	164263	91630.2	-15329.3	343855	0.0730606	1	8723	AFR
Hematocrit	rs35705950	11	1241221	G	T	0.086918	0.0525816	-0.0161401	0.189976	0.0983313	1	112819	AFR
Monocytes Fraction	rs35705950	11	1241221	G	T	-0.0344785	0.0225516	-0.0786788	0.00972171	0.126331	1	8766	AFR
Bicarbonate	rs35705950	11	1241221	G	T	0.0437996	0.0290948	-0.0132251	0.100824	0.132221	1	110454	AFR
Creatinie- Kinase MB Fraction	rs35705950	11	1241221	G	T	0.125313	0.0833095	-0.0379705	0.288597	0.13259	1	5561	AFR
Lymphocyte Absolute	rs35705950	11	1241221	G	T	0.014904	0.00995612	-0.00460967	0.0344176	0.134406	1	83816	AFR
Lymphocyte Fraction	rs35705950	11	1241221	G	T	0.209434	0.143926	-0.0726567	0.491525	0.145632	1	96810	AFR
Pottasium	rs35705950	11	1241221	G	T	-0.00566039	0.00392979	-0.0133626	0.00204185	0.149762	1	113441	AFR
High Density Lipoprotein	rs35705950	11	1241221	G	T	-0.246992	0.174102	-0.588226	0.0942416	0.156	1	111884	AFR
Rheumatoid Factor	rs35705950	11	1241221	G	T	-1.31938	0.97985	-3.23985	0.601089	0.178175	1	7959	AFR
proBNP- Natriuretic Peptides	rs35705950	11	1241221	G	T	120.554	91.5629	-58.9063	300.014	0.187991	1	11948	AFR
Hemoglobin	rs35705950	11	1241221	G	T	0.0242337	0.0188529	-0.0127173	0.0611846	0.198651	1	112928	AFR
Red blood Cell Distribution Width	rs35705950	11	1241221	G	T	-0.0201544	0.0157245	-0.0509738	0.010665	0.199944	1	111164	AFR
Creatinine	rs35705950	11	1241221	G	T	-0.00441867	0.00345935	-0.0111989	0.00236153	0.201495	1	112126	AFR
Neutrophils Fraction	rs35705950	11	1241221	G	T	-0.203034	0.160155	-0.516933	0.110865	0.204897	1	81462	AFR
Prostate-Specific Antigen	rs35705950	11	1241221	G	T	0.0454754	0.0388128	-0.0305963	0.121547	0.241337	1	90266	AFR
Hemoglobin A1C	rs35705950	11	1241221	G	T	-0.0160022	0.0141408	-0.0437177	0.0117132	0.257789	1	107495	AFR
Triglycerides	rs35705950	11	1241221	G	T	-0.660079	0.674516	-1.98211	0.661949	0.327782	1	110254	AFR
Prothrombin time	rs35705950	11	1241221	G	T	0.043281	0.0468892	-0.0486202	0.135182	0.355987	1	44796	AFR
Low Density Lipoprotein	rs35705950	11	1241221	G	T	0.370295	0.405463	-0.424399	1.16499	0.361106	1	112732	AFR
B-type natriuretic peptide test	rs35705950	11	1241221	G	T	16.6506	18.5918	-19.7887	53.0899	0.370491	1	12828	AFR
Glucose Fasting	rs35705950	11	1241221	G	T	1.72266	2.00297	-2.20308	5.6484	0.389795	1	5775	AFR
Basophil Absolute	rs35705950	11	1241221	G	T	0.000518584	0.000652203	-0.00075971	0.00179688	0.426543	1	57441	AFR
Troponin-I	rs35705950	11	1241221	G	T	-0.000980185	0.00124501	-0.00342036	0.00145999	0.431119	1	27134	AFR
Magnesium	rs35705950	11	1241221	G	T	0.0028292	0.00365008	-0.00432482	0.00998322	0.438278	1	76345	AFR
Total Creatinine	rs35705950	11	1241221	G	T	2.20814	2.89584	-3.46761	7.8839	0.445752	1	58682	AFR
Albumin	rs35705950	11	1241221	G	T	-0.0030412	0.00459275	-0.0120428	0.00596043	0.507862	1	110766	AFR
Eosinophils Absolute	rs35705950	11	1241221	G	T	0.000935725	0.00145477	-0.00191557	0.00378702	0.520088	1	100129	AFR
Mean Platelet Volume	rs35705950	11	1241221	G	T	-0.0113831	0.0188317	-0.0482926	0.0255263	0.545535	1	104189	AFR
Mean Corpuscular Hemoglobin Concentration	rs35705950	11	1241221	G	T	-0.00711196	0.0120612	-0.0307515	0.0165276	0.555422	1	112915	AFR
Erythrocyte Sedimentation Rate	rs35705950	11	1241221	G	T	-0.259454	0.442607	-1.12695	0.608041	0.557749	1	32941	AFR
Chloride	rs35705950	11	1241221	G	T	-0.0194981	0.0333501	-0.0848631	0.0458669	0.558784	1	110020	AFR
Aspartate Aminotransferase	rs35705950	11	1241221	G	T	0.0675463	0.122362	-0.172279	0.307372	0.580936	1	110889	AFR
Sodium	rs35705950	11	1241221	G	T	-0.0131817	0.0245358	-0.0612711	0.0349076	0.5911	1	113413	AFR
Blood Urea Nitrogen	rs35705950	11	1241221	G	T	-0.0282382	0.0569139	-0.139788	0.083311	0.619785	1	111585	AFR
Calcium MG	rs35705950	11	1241221	G	T	-0.00286548	0.00638882	-0.0153873	0.00965638	0.653783	1	83079	AFR
Ferritin	rs35705950	11	1241221	G	T	-1.33512	3.26398	-7.7324	5.06217	0.682508	1	62090	AFR
Iron	rs35705950	11	1241221	G	T	0.210399	0.534258	-0.836727	1.25753	0.693718	1	61717	AFR
INR Levels	rs35705950	11	1241221	G	T	-0.00110947	0.002975	-0.00694035	0.00472142	0.709201	1	78543	AFR
Eosinophils Fraction	rs35705950	11	1241221	G	T	-0.0072488	0.0195544	-0.0455746	0.031077	0.710862	1	107032	AFR
Estimated Glomerular Filtration Rate	rs35705950	11	1241221	G	T	0.102869	0.305311	-0.49553	0.701268	0.736169	1	109872	AFR
C-Reactive Protein L	rs35705950	11	1241221	G	T	-0.29821	0.925768	-2.11268	1.51626	0.747366	1	12391	AFR
Monocytes Absolute	rs35705950	11	1241221	G	T	-0.00072223	0.00259523	-0.00580879	0.00436433	0.780789	1	86049	AFR
Neutrophils Absolute	rs35705950	11	1241221	G	T	-0.00522803	0.0227297	-0.0497774	0.0393213	0.818085	1	88950	AFR
Red Blood Cell	rs35705950	11	1241221	G	T	-0.00111174	0.00694796	-0.0147295	0.012506	0.872874	1	113338	AFR
Alanine transaminase	rs35705950	11	1241221	G	T	0.0190826	0.15531	-0.285318	0.323484	0.902212	1	112091	AFR
Total Cholesterol	rs35705950	11	1241221	G	T	0.0516706	0.459704	-0.849333	0.952674	0.910507	1	112604	AFR
White Blood Cell Counts	rs35705950	11	1241221	G	T	0.00213515	0.0248996	-0.0466672	0.0509375	0.931665	1	108410	AFR
C-Reactive Protein DL	rs35705950	11	1241221	G	T	0.0068562	0.0862827	-0.162255	0.175967	0.936666	1	21082	AFR
Calcium MMOL	rs35705950	11	1241221	G	T	0.000184552	0.0024055	-0.00453015	0.00489925	0.938846	1	19430	AFR
TSAT	rs35705950	11	1241221	G	T	-0.00867686	0.218093	-0.436131	0.418777	0.968265	1	38574	AFR
Creatinie- Kinase MB Absolute	rs35705950	11	1241221	G	T	0.00185802	0.0483805	-0.0929661	0.0966821	0.969366	1	33968	AFR

### Sheet: HIS
Lab_Description	SNP	CHROM	POS	REF	ALT	BETA	SE	L95	U95	P	P_Bonferroni	Sample Size	Cohort
Monocytes Absolute	rs35705950	11	1241221	G	T	0.00782031	0.00207608	0.00375126	0.0118894	0.00016557	0.00860964	37240	HIS
Erythrocyte Sedimentation Rate	rs35705950	11	1241221	G	T	1.04054	0.359002	0.336912	1.74417	0.00375682	0.195355	12576	HIS
Eosinophils Absolute	rs35705950	11	1241221	G	T	0.00358371	0.00135395	0.000930014	0.0062374	0.00812756	0.422633	40896	HIS
Neutrophils Absolute	rs35705950	11	1241221	G	T	0.0397907	0.0180467	0.0044199	0.0751615	0.0274686	1	37406	HIS
White Blood Cell Counts	rs35705950	11	1241221	G	T	0.0445404	0.0207747	0.00382266	0.0852581	0.032041	1	42687	HIS
Eosinophils Fraction	rs35705950	11	1241221	G	T	0.0347548	0.0164666	0.00248096	0.0670287	0.0348098	1	43336	HIS
Bicarbonate	rs35705950	11	1241221	G	T	-0.0444664	0.0239212	-0.0913512	0.00241832	0.0630521	1	46309	HIS
Glucose FS	rs35705950	11	1241221	G	T	1.28463	0.855947	-0.392997	2.96225	0.133419	1	17194	HIS
Sodium	rs35705950	11	1241221	G	T	-0.030672	0.020917	-0.0716685	0.0103245	0.142554	1	47102	HIS
Mean Platelet Volume	rs35705950	11	1241221	G	T	0.0244742	0.0169173	-0.00868302	0.0576315	0.147989	1	38943	HIS
Albumin	rs35705950	11	1241221	G	T	-0.0051501	0.00361736	-0.01224	0.0019398	0.154535	1	45871	HIS
Red blood Cell Distribution Width	rs35705950	11	1241221	G	T	0.0141958	0.0100116	-0.00542665	0.0338182	0.156218	1	45773	HIS
Triglycerides	rs35705950	11	1241221	G	T	1.10471	0.823237	-0.508803	2.71823	0.179631	1	46196	HIS
Hemoglobin A1C	rs35705950	11	1241221	G	T	0.0159575	0.0119252	-0.00741553	0.0393305	0.180862	1	44859	HIS
Magnesium	rs35705950	11	1241221	G	T	-0.00422106	0.00316091	-0.0104163	0.00197421	0.181758	1	28583	HIS
Glucose	rs35705950	11	1241221	G	T	0.389745	0.293029	-0.184582	0.964072	0.183507	1	46596	HIS
Chloride	rs35705950	11	1241221	G	T	-0.0369271	0.0278309	-0.0914746	0.0176205	0.184569	1	46227	HIS
Iron	rs35705950	11	1241221	G	T	-0.738875	0.604338	-1.92336	0.445607	0.221488	1	20615	HIS
Basophil Absolute	rs35705950	11	1241221	G	T	0.000699272	0.000601916	-0.000480462	0.00187901	0.245352	1	22423	HIS
Prostate-Specific Antigen	rs35705950	11	1241221	G	T	0.0260562	0.0224865	-0.0180166	0.0701289	0.246568	1	34346	HIS
Prothrombin time	rs35705950	11	1241221	G	T	-0.0582383	0.0505256	-0.157267	0.0407899	0.249074	1	13971	HIS
High Density Lipoprotein	rs35705950	11	1241221	G	T	-0.138432	0.121938	-0.377427	0.100563	0.256271	1	46585	HIS
Total Cholesterol	rs35705950	11	1241221	G	T	0.419782	0.39823	-0.360735	1.2003	0.291834	1	46968	HIS
C-Reactive Protein L	rs35705950	11	1241221	G	T	0.631139	0.623596	-0.591088	1.85337	0.311533	1	6169	HIS
Lymphocyte Absolute	rs35705950	11	1241221	G	T	0.00780265	0.00780975	-0.00750418	0.0231095	0.317757	1	36689	HIS
Total Creatinine	rs35705950	11	1241221	G	T	-1.16355	1.52528	-4.15305	1.82595	0.445567	1	21997	HIS
INR Levels	rs35705950	11	1241221	G	T	-0.00156916	0.00208389	-0.00565352	0.00251519	0.451457	1	31097	HIS
Lymphocyte Fraction	rs35705950	11	1241221	G	T	-0.0750972	0.101673	-0.274373	0.124178	0.460145	1	39705	HIS
Creatinine	rs35705950	11	1241221	G	T	-0.00168298	0.00228457	-0.00616066	0.00279471	0.461327	1	46918	HIS
Calcium MMOL	rs35705950	11	1241221	G	T	-0.00136593	0.00206156	-0.0054065	0.00267465	0.507626	1	7611	HIS
Alanine transaminase	rs35705950	11	1241221	G	T	0.116135	0.178672	-0.234056	0.466326	0.515703	1	46760	HIS
C-Reactive Protein DL	rs35705950	11	1241221	G	T	0.0487039	0.0784565	-0.105068	0.202476	0.534764	1	8252	HIS
Basophil Fraction	rs35705950	11	1241221	G	T	0.00171438	0.00281557	-0.00380403	0.0072328	0.542599	1	36381	HIS
Neutrophils Fraction	rs35705950	11	1241221	G	T	0.0620564	0.103494	-0.140788	0.264901	0.548767	1	37411	HIS
Ferritin	rs35705950	11	1241221	G	T	1.41755	2.51028	-3.50252	6.33762	0.572286	1	20748	HIS
Red Blood Cell	rs35705950	11	1241221	G	T	0.00285442	0.00513126	-0.00720267	0.0129115	0.578022	1	47144	HIS
TSAT	rs35705950	11	1241221	G	T	-0.134377	0.245044	-0.614655	0.345901	0.583442	1	12218	HIS
Troponin-I	rs35705950	11	1241221	G	T	-0.000816155	0.00151804	-0.00379145	0.00215914	0.590842	1	7758	HIS
Aspartate Aminotransferase	rs35705950	11	1241221	G	T	0.0578436	0.116109	-0.169726	0.285413	0.618357	1	46266	HIS
Mean Corpuscular Hemoglobin Concentration	rs35705950	11	1241221	G	T	-0.00417942	0.0087992	-0.0214255	0.0130667	0.634806	1	46931	HIS
Total Iron	rs35705950	11	1241221	G	T	0.800407	2.22638	-3.56322	5.16403	0.719228	1	5072	HIS
Mean Corpuscular Hemoglobin	rs35705950	11	1241221	G	T	-0.00715556	0.020188	-0.0467233	0.0324122	0.723006	1	46833	HIS
Hematocrit	rs35705950	11	1241221	G	T	0.0142548	0.04225	-0.0685536	0.0970632	0.735822	1	46800	HIS
Estimated Glomerular Filtration Rate	rs35705950	11	1241221	G	T	0.0609004	0.220615	-0.371497	0.493298	0.782512	1	46004	HIS
Mean Corpuscular Volume	rs35705950	11	1241221	G	T	-0.0122439	0.051343	-0.112874	0.0883865	0.811516	1	46899	HIS
Calcium MG	rs35705950	11	1241221	G	T	0.00135353	0.00617241	-0.0107442	0.0134512	0.826428	1	27186	HIS
Low Density Lipoprotein	rs35705950	11	1241221	G	T	0.0550149	0.339021	-0.609453	0.719483	0.871089	1	46973	HIS
Pottasium	rs35705950	11	1241221	G	T	0.000478098	0.00328875	-0.00596773	0.00692393	0.884416	1	47379	HIS
Creatinie- Kinase MB Absolute	rs35705950	11	1241221	G	T	-0.00606295	0.0444167	-0.0931181	0.0809922	0.891428	1	9600	HIS
Hemoglobin	rs35705950	11	1241221	G	T	0.00192331	0.015372	-0.0282053	0.0320519	0.900431	1	46821	HIS
Blood Urea Nitrogen	rs35705950	11	1241221	G	T	-0.00544191	0.0468518	-0.0972698	0.0863859	0.907533	1	46726	HIS
Platelet	rs35705950	11	1241221	G	T	0.00788723	0.635654	-1.23797	1.25375	0.9901	1	47010	HIS
